# Efficacy of artemisinin-based combination therapy (ACT) in people living with HIV (PLHIV) diagnosed with uncomplicated *Plasmodium* falciparum malaria in Africa: A WWARN systematic review

**DOI:** 10.1101/2025.04.19.25326108

**Authors:** Abena Takyi, Aboubakar Soma, Marianna Przybylska, Eli Harriss, Karen I. Barnes, Prabin Dahal, Philippe J. Guérin, Kasia Stepniewska, Verena I. Carrara

## Abstract

**Background:** Africa bears the highest double burden of HIV and malaria worldwide. In 2023, an estimated 25.9 million people were living with HIV (PLHIV), and 246 million malaria cases were diagnosed in Africa. Malaria patients co-infected with HIV are considered at a higher risk of failing malaria treatment, according to the World Health Organization (WHO) guidelines. This systematic literature review aims to assess the treatment outcomes following artemisinin-based combination therapy (ACT) in PLHIV.

**Methods:** The literature search was conducted up to April 2022 in the following databases: MEDLINE, EMBASE, Web of Science, Cochrane Central, WHO Global Index Medicus, Clinicaltrials.gov, and the WorldWide Antimalarial Resistance Network (WWARN) Clinical Trial Library. Studies describing any malaria treatment outcomes or anti-malarial drug exposure in PLHIV treated for uncomplicated *Plasmodium falciparum* malaria infection were eligible for inclusion.

**Results:** A total of 26 articles describing 19 studies conducted between 2003 and 2017 in six countries were included in this review; it represented 2850 malaria episodes in PLHIV across various transmission settings. The most studied artemisinin-based combination was artemether-lumefantrine (in 16 studies). PLHIV were treated with various antiretroviral therapy (ART) regimens, namely efavirenz (EFV), nevirapine (NVP), atazanavir-ritonavir (ATVr), lopinavir-ritonavir (LPV/r), and/or on prophylaxis with trimethoprim-sulfamethoxazole (TS), or were untreated (in 3 studies). There was no evidence of an increased risk of recrudescence in PLHIV compared to those without HIV. When treated with artemether-lumefantrine, PLHIV receiving LPV/r had a lower risk of malaria recurrence compared to PLHIV on NVP-based or EFV-based ART, or those without HIV. LPV/r increased lumefantrine exposure and EFV-treated patients had a reduced exposure to both artemether and lumefantrine; NVP reduced artemether exposure only.

**Conclusions:** Limited data on ACT outcomes or drug exposure in PLHIV in Africa remains a reality to date, and the effect of antivirals appears inconsistent in the literature. Considering the heterogeneity in study designs, these review findings support conducting an individual patient data meta-analysis to explore the impact of antiretroviral therapy on anti-malarial treatment.

**Trial registration:** The protocol for the original search was published on PROSPERO with registration number CRD42018089860.
