## Supplementary material for "Efficacy of artemisinin-based combination therapy (ACT) in people living with HIV (PLHIV) diagnosed with uncomplicated *Plasmodium* falciparum malaria in Africa: A WWARN systematic review": Suppl_File_preprint: Suppl_File3_ROB_assessment_non_RCTs _4-4-2025.xlsx

### Sheet: Methodology_for_ROB_assessment
Risk of bias domain	Signalling questions used for guiding risk of bias judgement	Risk of bias assessment
Domain 1: Bias due to potential confounding	1) Is there potential for confounding of the effect of intervention in this study? 2) Were intervention discontinuations or switches likely to be related to factors that are prognostic for the outcome? 3) Did the authors use an appropriate analysis method that controlled for all the important confounding domains? 4) Did the authors control for any post-intervention variables that could have been …	If No to (1)-(2), and Yes to (3) and No to (4), then Low risk of bias. All other will indicate varying degrees of moderate-very high risk of bias. If no information, then unclear risk of bias (or no information indicated).
Domain 2: Bias in selection of participants	1) Was selection of participants into the study (or into the analysis) based on participant characteristics observed after the start of intervention? 2) Do start of follow-up and start of intervention coincide for most participants?	If No to (1) and Yes to (2), then Low risk of Bias. All other will indicate varying degrees of moderate-very high risk of bias. If no information, then unclear risk of bias (or no information indicated).
Domain 3: Bias in classification of interventions	1) Were intervention groups clearly defined? 2) Was the information used to define intervention groups recorded at the start of the intervention? 3) Could classification of intervention status have been affected by knowledge of the outcome or risk of the outcome?	If Yes to (1)-(2), and No to (3), then Low risk of bias. All other will indicate varying degrees of moderate-very high risk of bias. If no information, then unclear risk of bias (or no information indicated).
Domain 4: Bias due to deviations from intended interventions	1) Did study participants adhere to the assigned intervention regimen? 2) Were there deviations from the intended intervention beyond what would be expected in usual practice? 3) Were these deviations from intended intervention unbalanced between groups and likely to have affected the outcome? 4) Was an appropriate analysis used to estimate the effect of starting and adhering to the intervention?	If Yes to (1), No to (2)-(3), and Yes to (4), then Low risk of bias. All other will indicate varying degrees of moderate-very high risk of bias. If no information, then unclear risk of bias (or no information indicated).
Domain 5: Bias due to missing data	1) Are the proportion of participants and reasons for missing data similar across interventions? 2) Is there evidence that results were robust to the presence of missing data? 3) Were participants excluded due to missing data on intervention status? 4) Were participants excluded due to missing data on other variables needed for the analysis?	If Yes to (1)-(3) and No to (4), then Low risk of bias. All other will indicate varying degrees of moderate-very high risk of bias. If no information, then unclear risk of bias (or no information indicated).
Domain 6: Bias in measurement of outcomes	1) Could the outcome measure have been influenced by knowledge of the intervention received? 2) Were outcome assessors aware of the intervention received by study participants? 3) Were the methods of outcome assessment comparable across intervention groups? 4) Were any systematic errors in measurement of the outcome related to intervention received?	If No to (1)-(2), and Yes to (3) and No to (4), then Low risk of bias. All other will indicate varying degrees of moderate-very high risk of bias. If no information, then unclear risk of bias (or no information indicated).
Domain 7: Bias in selection of the reported result	1) Is the reported effect estimate likely to be selected, on the basis of the results, from multiple outcome measurements within the outcome domain? 2) Is the reported effect estimate likely to be selected, on the basis of the results, from multiple analyses of the intervention-outcome relationship? 3) Is the reported effect estimate likely to be selected, on the basis of the results, from differ…	If No to (1)-(3), then Low risk of bias. All other will indicate varying degrees of moderate-very high risk of bias. If no information, then unclear risk of bias (or no information indicated).

### Sheet: Summary_ROB_Table
Study ID	Author-year	PubMed ID	Domain 1: Bias due to potential confounding	Domain 2: Bias in selection of participants	Domain 3: Bias in classification of interventions	Domain 4: Bias due to deviations from intended interventions	Domain 5: Bias due to missing data	Domain 6: Bias in measurement of outcomes	Domain 7: Bias in selection of the reported result
1	Huang-2017	29065172	Moderate risk of bias	Low risk of bias	Low risk of bias	Low risk of bias	Low risk of bias	Low-moderate risk of bias	Low risk of bias
2	Maganda-2014; Maganda-2015; Maganda-2016	24885714; 25963334; 25906774	Moderate risk of bias	Low risk of bias	Low risk of bias	No sufficient information	Low-moderate	Low-moderate risk of bias	Low risk of bias
3	Gasasira-2008	18444813	Low risk of bias	Low risk of bias	Low risk of bias	No sufficient information	Low risk of bias	Low-moderate risk of bias	Low risk of bias
10	Musoke-2012	ISSN: 1816-3319	Moderate risk of bias	Low risk of bias	Low risk of bias	No sufficient information	Low risk of bias	Low-moderate risk of bias	Low risk of bias
11	Parikh-2016; Kajubi-2016	27143666; 28018925	Low risk of bias	Low risk of bias	Low risk of bias	No sufficient information	Low risk of bias	Low-moderate risk of bias	Low risk of bias
13	Usman-2021	33755736	Moderate risk of bias	Low risk of bias	Low risk of bias	No sufficient information	Low risk of bias	Low-moderate risk of bias	Low risk of bias
14	Adegbola-2018; Adegbola-2020	30082286; 32209837	Moderate risk of bias	Low risk of bias	Low risk of bias	No sufficient information	Low risk of bias	Low-moderate risk of bias	Low risk of bias
15	Hughes-2020	31929402	Moderate risk of bias	Low risk of bias	Low risk of bias	No sufficient information	Low risk of bias	Low-moderate risk of bias	Low risk of bias
16	Usman-2020	32921396	Moderate-high risk of bias	Low risk of bias	Low risk of bias	No sufficient information	No information	Low-moderate risk of bias	Low risk of bias
17	Banda-2019	31126288	Moderate risk of bias	Low risk of bias	Low risk of bias	No sufficient information	Low risk of bias	Low-moderate risk of bias	Low risk of bias
18	Sevene-2019	31429785	Moderate risk of bias	Low risk of bias	Low risk of bias	No sufficient information	Low risk of bias	Low-moderate risk of bias	Low risk of bias
19	Chijioke-Nwauche-2013	23774430	Low risk of bias	Low risk of bias	low-moderate risk of bias	No sufficient information	N/A	Low-moderate risk of bias	Low risk of bias

### Sheet: Pre_Intervention Domain1
DOMAIN: Pre-Intervention			Signalling questions for assesment of bias due to potential confounding
Study ID	Author-year	PubMed ID	Is there potential for confounding of the effect of intervention in this study?	Were intervention discontinuations or switches likely to be related to factors that are prognostic for the outcome?	Did the authors use an appropriate analysis method that controlled for all the important confounding domains?	Did the authors control for any post-intervention variables that could have been affected by the intervention?	Risk of bias judgement
1	Huang-2017	29065172	Potentially yes. The comparision of PK exposure between HIV exposed and HIV negative is based on comparision of non-concurrent/historical control due to difficulty in recruitment. The historical control had similar design and population thus has the potnetial to limit the confounding. In general, numbers very small to judge reliably. (N=16 in NVP arm and N=3 in No Art arm, and N=20 in historical …	Probably Not. Follow-up completion is adequate	Probably adequate. For the comparision between HIV vs non-HIV, an identically designed historical cohort in the same population in the same region was used. This will likely address some of the differences at the design stage. The comparision is PK exposure for each of the drugs was done separately rather than between drugs comparision.	No evidence of this.	Moderate risk of bias
2	Maganda-2014; Maganda-2015; Maganda-2016	24885714; 25963334; 25906774	Potentially yes. Patients on the intervention arms have an average age which is 4-5 years higher than the control group. "This study involved HIV-1 infected adults receiving ART as 200 mg NVP twice daily or 600 mg EFV at night for more than two months and those not yet on ART. Enrolled in the study were 128 patients in the nevirapinebased treatment arm (NVP-arm), 66 patients in the efavirenz-base…	No information	No information	No evidence of this.	Moderate risk of bias
3	Gasasira-2008	18444813	Potentially yes. The baseline distribution is imbalanced for some variables such as proportion of patients who received a treatment for different episodes and ITN use.	No information.	yes, baseline imbalance in treatment received has been adjusetd in regression model. "To identify risk factors for neutropenia in HIV-infected children treated with AS-AQ, we used a logistic model, adjusted for repeated measurements in the same patient. In this model, neutropenia of any severity was the dependent variable, and previous AS-AQ treatment and antiretroviral therapy were included as i…	No evidence of this. Regression model has adjusted only baseline variables	Low risk of bias
10	Musoke-2012	ISSN: 1816-3319	Potentially yes. The baseline distribution is imbalanced for some variables such as CD4 cell measurements.	No information/no evidence of this.	No evidence of this. No evidence of adjustment for baseline factors.	No evidence of this.	Moderate risk of bias
11	Parikh-2016; Kajubi-2016	28018925; 27143666	Potentially yes. The baseline measurements varies a little bit across different goups.	No information. Eight children not included in World Health Organization day 28 outcomes analysis due to taking other antimalarials over the course of follow-up and lost to follow-up.	Yes. Regression has controlled for the covariates. [Linear regression on log-transformed parasite clearance half-life was performed and assessed the effects of covariates including HIV, parasite density at diagnosis, AUC for artemether or DHA or the combined artemisinin AUC, hemoglobin at diagnosis (g/dL), and age. Interaction of HIV and AUC was also included to assess effect modification by HIV …	No evidence of this. For day28 recurrence, day 7 drug concentration is used as a predictor (as it is known to be an important correlate of failure) but the authors have recognised this and presented both models with and without day 7 concentration in the model.	Low risk of bias
13	Usman-2021	33755736	Potentially yes. The baseline measurements varies a little bit across different goups eg: gender distribution is different.	No information/no evidence of this.	No evidence of this. No evidence of adjustment for baseline factors.	No evidence of this.	Moderate risk of bias
14	Adegbola-2018; Adegbola-2020	30082286; 32209837	Potentially yes. The baseline measurements varies only slightly, however.	No information/no evidence of this.	No evidence of this. No evidence of adjustment for baseline factors.	No evidence of this.	Moderate risk of bias
15	Hughes-2020	31929402	Potentially yes. The baseline measurements varies only slightly, however.	No evidence of discontinuations as Table 2 reports data on nearly all patients.	Probably. Adjustment for baseline factors was done when investigating association between exposure and day 42 outcomes (regression model adjusted for HIV but complete list of covariates not presented)	No evidence of this.	Moderate risk of bias
16	Usman-2020	32921396	Potentially yes. Control group is much younger than other arms	No information.	No evidence of this. No evidence of adjustment for baseline factors.	No evidence of this.	Moderate-high risk of bias
17	Banda-2019	31126288	N/A Single arm study.	18/152 patients withdrew or were loss to follow-up/withdrew/migrated	Yes. Different scenarios has been considered for handling losses and missing data	No evidence of this.	Moderate risk of bias
18	Sevene-2019	31429785	Potentially yes. The baseline measurements varies by age, sex and other characteristics.	No information/no evidence of this.	No evidence of this. No evidence of adjustment for baseline factors.	No evidence of this.	Moderate risk of bias
19	Chijioke-Nwauche-2013	23774430	Potentially yes.	No information/no evidence of this.	Yes. Extent of confounding was formally investigated using regression model. "However, univariate analysis of posttreatment parasitemia versus age, weight, gender, and educational attainment found no evidence of confounding by any of these parameters (data not shown)."	No evidence of this.	Low risk of bias

### Sheet: Pre_Intervention Domain2
DOMAIN: Pre-Intervention			Signalling questions for assessment of bias in selection of participants into the study
Study ID	Author-year	PubMed ID	Was selection of participants into the study (or into the analysis) based on participant characteristics observed after the start of intervention?	Do start of follow-up and start of intervention coincide for most participants?	Risk of bias judgement
1	Huang-2017	29065172	No. No evidence of this. The study is registered and time zero is clearly defined. Participants were evaluated at study entry (day 0), days 1, 2, 3, 4, 8, 14, 28 and 42 days. Participants received 6 doses of co-formulated AL (Coartem1, Novartis) as per weightbased dosing guidelines, administered as two doses of AL on day 0 and day 2 and one dose on days 1 and 3, with the 6th dose given on the mor…	Probably Yes. Time zero is defined. Participants were evaluated at study entry (day 0), days 1, 2, 3, 4, 8, 14, 28 and 42 days. Participants received 6 doses of co-formulated AL (Coartem1, Novartis) as per weightbased dosing guidelines, administered as two doses of AL on day 0 and day 2 and one dose on days 1 and 3, with the 6th dose given on the morning of day 3 to facilitate PK sampling during …	Low risk of bias
2	Maganda-2014; Maganda-2015; Maganda-2016	24885714; 25963334; 25906774	No information/No evidence of this.	Probably Yes. A clear description of time zero is present in the dosing schedule. From the protocol, it also clear that the study has aimed to exclude those who have already taken antimalarial drug in the recent past. "The exclusion criteria included: signs of severe malaria; history of allergic reaction to any of the drug used in the study; evidence of chronic diseases such as renal and liver fa…	Low risk of bias
3	Gasasira-2008	18444813	No information/No evidence of this.	Probably Yes. HIV uninfected cohort comes from a study that randomly allocated antimalarials. "Children in the HIV-uninfected cohort were randomized to receive AS-AQ, artemether-lumefantrine, or AQ plus sulfadoxine-pyrimethamine at the time of their first episode of uncomplicated malaria. Only children receiving AS-AQ were included in this analysis." & All HIV-infected cohort participants were pr…	Low risk of bias
10	Musoke-2012	ISSN: 1816-3319	No information/No evidence of this.	Probably Yes. Time zero is clearly mentioned and defined.	Low risk of bias
11	Parikh-2016; Kajubi-2016	28018925; 27143666	No information/No evidence of this.	Probably Yes. Time zero is clearly mentioned.	Low risk of bias
13	Usman-2021	33755736	No information/No evidence of this.	Probably Yes. Time zero is clearly mentioned.	Low risk of bias
14	Adegbola-2018; Adegbola-2020	30082286; 32209837	No information/No evidence of this.	Probably Yes. Time zero is clearly mentioned.	Low risk of bias
15	Hughes-2020	31929402	No information/No evidence of this.	Probably Yes. Time zero is clearly mentioned.	Low risk of bias
16	Usman-2020	32921396	No information.	Probably Yes. Time zero is clearly mentioned.	Low risk of bias
17	Banda-2019	31126288	No information.	Probably Yes. Time zero is clearly mentioned.	Low risk of bias
18	Sevene-2019	31429785	No evidence of this.	Probably Yes. Time zero is clearly mentioned.	Low risk of bias
19	Chijioke-Nwauche-2013	23774430	No information/No evidence of this.	Probably Yes.	Low risk of bias

### Sheet: At Intervention_Domain 1
DOMAIN: At-Intervention			Signalling questions for assessment of bias in classification of interventions
Study ID	Author-year	PubMed ID	Were intervention groups clearly defined?	Was the information used to define intervention groups recorded at the start of the intervention?	Could classification of intervention status have been affected by knowledge of the outcome or risk of the outcome?	Risk of bias judgement
1	Huang-2017	29065172	Yes	Yes. Target enrollment was 24 participants on NVP-based ART for at least 4 weeks prior to enrollment (NVP group) and 24 who had not received ART drugs in the 4 weeks prior to enrollment (no ART group).	Probably Not	Low risk of bias
2	Maganda-2014; Maganda-2015; Maganda-2016	24885714; 25963334; 25906774	Yes	Yes. This study involved HIV-1 infected adults receiving ART as 200 mg NVP twice daily or 600 mg EFV at night for more than two months and those not yet on ART. Enrolled in the study were 128 patients in the nevirapinebased treatment arm (NVP-arm), 66 patients in the efavirenz-based treatment arm (EFV-arm) and 75 patients not yet on ART (control-arm). Further description on "Patients’ eligibility…	Probably Not	Low risk of bias
3	Gasasira-2008	18444813	Yes	Yes. HIV uninfected cohort comes from a study that randomly allocated antimalarials. "Children in the HIV-uninfected cohort were randomized to receive AS-AQ, artemether-lumefantrine, or AQ plus sulfadoxine-pyrimethamine at the time of their first episode of uncomplicated malaria. Only children receiving AS-AQ were included in this analysis." & All HIV-infected cohort participants were prescribed …	Probably Not	Low risk of bias
10	Musoke-2012	ISSN: 1816-3319	Yes	Yes. Eligibility criteria is outlined.	Probably Not	Low risk of bias
11	Parikh-2016; Kajubi-2016	28018925; 27143666	Yes	Yes. Eligibility criteria is outlined.	Probably Not	Low risk of bias
13	Usman-2021	33755736	Yes	Yes. Eligibility criteria is outlined.	Probably Not	Low risk of bias
14	Adegbola-2018; Adegbola-2020	30082286; 32209837	Yes	Yes. Eligibility criteria is outlined.	Probably Not	Low risk of bias
15	Hughes-2020	31929402	Yes	Yes. Eligibility criteria is outlined.	Probably Not	Low risk of bias
16	Usman-2020	32921396	Yes	Yes. Eligibility criteria is outlined.	Probably Not	Low risk of bias
17	Banda-2019	31126288	Yes	Yes. Eligibility criteria is outlined.	Probably Not	Low risk of bias
18	Sevene-2019	31429785	Yes	Yes. Eligibility criteria is outlined.	Probably Not	Low risk of bias
19	Chijioke-Nwauche-2013	23774430	Yes	Yes. Eligibility criteria is outlined in the methods section. But the authors highlighted that this was a "case-control" design in the discussion section of the manuscript.	Probably Not	low-moderate risk of bias

### Sheet: At Intervention_Domain 2
DOMAIN: At-Intervention			Signalling questions for assessment of bias due to deviations from intended interventions
Study ID	Author-year	PubMed ID	Did study participants adhere to the assigned intervention regimen?	Were there deviations from the intended intervention beyond what would be expected in usual practice?	Were these deviations from intended intervention unbalanced between groups and likely to have affected the outcome?	Was an appropriate analysis used to estimate the effect of starting and adhering to the intervention?	Risk of bias judgement
1	Huang-2017	29065172	Yes Figure 1 details the patient flow and there is no evidence of deviation	N/A	N/A	N/A	Low risk of bias
2	Maganda-2014; Maganda-2015; Maganda-2016	24885714; 25963334; 25906774	No information [regarding treatment switching or discontinuations of treatment]	No information [regarding treatment switching or discontinuations of treatment]	No information [regarding treatment switching or discontinuations of treatment]	Yes. Analysis was by ITT.	No sufficient information
3	Gasasira-2008	18444813	No information [regarding treatment switching or discontinuations of treatment]	No information [regarding treatment switching or discontinuations of treatment]	No information [regarding treatment switching or discontinuations of treatment]	Yes. Efficacy and safety data were evaluated using an intention–to-treat analysis	No sufficient information
10	Musoke-2012	ISSN: 1816-3319	The study was supervised but information specific to adherence is not presented.	No information [regarding treatment switching or discontinuations of treatment]	No information [regarding treatment switching or discontinuations of treatment]	Probably yes Table 2 presents data on all 22 patients/arm	No sufficient information
11	Parikh-2016; Kajubi-2016	28018925; 27143666	No information [regarding treatment switching or discontinuations of treatment]	No information [regarding treatment switching or discontinuations of treatment]	No information [regarding treatment switching or discontinuations of treatment]	No information [regarding treatment switching or discontinuations of treatment]	No sufficient information
13	Usman-2021	33755736	No information [regarding treatment switching or discontinuations of treatment]	No information [regarding treatment switching or discontinuations of treatment]	No information [regarding treatment switching or discontinuations of treatment]	No information [regarding treatment switching or discontinuations of treatment]	No sufficient information
14	Adegbola-2018; Adegbola-2020	30082286; 32209837	No information [regarding treatment switching or discontinuations of treatment]	No information [regarding treatment switching or discontinuations of treatment]	No information [regarding treatment switching or discontinuations of treatment]	No information [regarding treatment switching or discontinuations of treatment]	No sufficient information
15	Hughes-2020	31929402	No information [regarding treatment switching or discontinuations of treatment]. Table 1 and Table 2 shows the same number of patients at enrolment and also at PK measurements.	N/A	N/A	N/A	No sufficient information
16	Usman-2020	32921396	No information [regarding treatment switching or discontinuations of treatment]	N/A	N/A	N/A	No sufficient information
17	Banda-2019	31126288	No information [regarding treatment switching or discontinuations of treatment]	N/A	N/A	N/A	No sufficient information
18	Sevene-2019	31429785	No information [regarding treatment switching or discontinuations of treatment]	N/A	N/A	N/A	No sufficient information
19	Chijioke-Nwauche-2013	23774430	No information [regarding treatment switching or discontinuations of treatment]	N/A	N/A	N/A	No sufficient information

### Sheet: Post Intervention_Missing data
DOMAIN: Post-Intervention			Signalling questions for assessment of bias due to missing data
Study ID	Author-year	PubMed ID	Were outcome data available for all, or nearly all, participants?	Are the proportion of participants and reasons for missing data similar across interventions?	Is there evidence that results were robust to the presence of missing data?	Were participants excluded due to missing data on intervention status?	Were participants excluded due to missing data on other variables needed for the analysis?	Risk of bias judgement
1	Huang-2017	29065172	Yes. Table 2 presents the data on nearly all the participants.	N/A	N/A	No	Yes 1 participant had missing PK data as there were no samples shipped (Figure 1)	Low risk of bias
2	Maganda-2014; Maganda-2015; Maganda-2016	24885714; 25963334; 25906774	Not all. Outcome available on nearly 90% (Approx 10% were lost to follow-up)	Yes. Approx 10% were lost to follow-up and this is similar across the three arms	Missing outcomes are censored. Lost to follow-up handled as censored observation in Cox and Kaplan-Meier method	No evidence of this	No evidence of this	Low-moderate
3	Gasasira-2008	18444813	Yes. Table 2 presents the data on nearly all the participants.	Yes. Table 2 presents the data on nearly all the participants. 3% in each group do not have outcome assessed	Probably Yes. Only 3% of the patients do not have outcomes.	No evidence of this	No evidence of this	Low risk of bias
10	Musoke-2012	ISSN: 1816-3319	Yes. Table 2 presents the data on all the participants.	No missing data reported (Table 2 presents data on all 22patients/arm which was the target sample size)	N/A	N/A	N/A	Low risk of bias
11	Parikh-2016; Kajubi-2016	28018925; 27143666	Yes. Nearly all have outcomes on day 28 (See Table 4 of Parikh-2016).	There were 8 who were excluded due to deviations or lost to follow-up -only in unexposed arm.	Lost to follow-up are censored. Kaplan-Meier method used	N/A	N/A	Low risk of bias
13	Usman-2021	33755736	No explict information. Table of PK exposure doesn’t report the number of patients but the description appears to indicate that all patients had their PK measurements done.	N/A	N/A	N/A	N/A	Low risk of bias
14	Adegbola-2018; Adegbola-2020	30082286; 32209837	Yes. Nearly all have PK measurements done (Figure 2 and Table 2)	Yes. Similar number of patients have PK measurements (Table 2)	No information	No evidence of this	No evidence of this	Low risk of bias
15	Hughes-2020	31929402	Yes. Table 1 and Table 2 shows the same number of patients at enrolment and also at PK measurements.	N/A	N/A	N/A	N/A	Low risk of bias
16	Usman-2020	32921396	No information.	N/A	N/A	N/A	N/A	No information
17	Banda-2019	31126288	Nearly All. 6.6% (10/152) of the participants were lost to follow-up, withdrew consent or migrated from study area by day 42.	N/A	N/A	N/A	N/A	Low risk of bias
18	Sevene-2019	31429785	Nearly All.	N/A	N/A	N/A	N/A	Low risk of bias
19	Chijioke-Nwauche-2013	23774430	Yes. All the 68 HIV positive and 99 HIV negative have their PK measurements presented	N/A	N/A	N/A	N/A	N/A

### Sheet: Post Intervention_outcome measu
DOMAIN: Post-Intervention			Signalling questions for assessment of bias in measurement of outcomes
Study ID	Author-year	PubMed ID	Could the outcome measure have been influenced by knowledge of the intervention received?	Were outcome assessors aware of the intervention received by study participants?	Were the methods of outcome assessment comparable across intervention groups?	Were any systematic errors in measurement of the outcome related to intervention received?	Risk of bias judgement
1	Huang-2017	29065172	Probably Not. PK exposure are objective and less susceptible to subjective judgement.	Yes. Open label trial (NCT01728961)	Yes. Same method used for AL+ NVP vs NL arm	No evidence.	Low-moderate risk of bias
2	Maganda-2014 Maganda-2015 Maganda-2016	24885714 25963334 25906774	Probably Not. Determination of recurrence is less suscpitible to subjective judgement. And Quantitation of PK exposure is objective and less susceptible to subjective judgement.	Yes. Open label study	Yes. Defined as parasite recurrence which is assesed in similar way.	No evidence.	Low-moderate risk of bias
3	Gasasira-2008	18444813	Probably Not. Determination of recrudescence is less suscpitible to subjective judgement. And Quantitation of PK exposure is objective and less susceptible to subjective judgement.	Partly yes. HIV-uninfected cohort patient is from a single-blinded study (All study personnel involved in outcome assessment were blinded to treatment allocation); For the HIV-infected cohort, no description of blinding is presented in the original publication.	Yes. Defined as parasite recurrence which is assesed in similar way.	No evidence.	Low-moderate risk of bias
10	Musoke-2012	ISSN: 1816-3319	Probably Not. Quantitation of PK exposure is objective and less susceptible to subjective judgement.	Yes. Open label study	Yes- same method of PK quantiataion adoped.	No evidence.	Low-moderate risk of bias
11	Parikh-2016 Kajubi-2016	28018925 27143666	Probably Not. Determination of recurrence is less suscpitible to subjective judgement. And Quantitation of PK exposure is objective and less susceptible to subjective judgement.	No explicit mentioning of blinding status. AL was the only antimalarial.	Yes- same method of PK quantiataion adoped.	No evidence.	Low-moderate risk of bias
13	Usman-2021	33755736	Probably Not. Determination of recurrence is less suscpitible to subjective judgement. And Quantitation of PK exposure is objective and less susceptible to subjective judgement.	No explicit mentioning of blinding status. AL was the only antimalarial.	Yes- same method of PK quantiataion adoped.	No evidence.	Low-moderate risk of bias
14	Adegbola-2018 Adegbola-2020	30082286 32209837	Probably Not. Determination of recurrence is less suscpitible to subjective judgement. And Quantitation of PK exposure is objective and less susceptible to subjective judgement.	No explicit mentioning of blinding status. AL was the only antimalarial.	Yes- same method of PK quantiataion adoped.	No evidence.	Low-moderate risk of bias
15	Hughes-2020	31929402	Probably Not. Determination of recurrence is less suscpitible to subjective judgement. And Quantitation of PK exposure is objective and less susceptible to subjective judgement.	No explicit mentioning of blinding status. AL was the only antimalarial.	Yes- same method of PK quantiataion adoped.	No evidence.	Low-moderate risk of bias
16	Usman-2020	32921396	Probably Not. Determination of recurrence is less suscpitible to subjective judgement. And Quantitation of PK exposure is objective and less susceptible to subjective judgement.	Yes. Open label study	Yes- same method of PK quantiataion adoped.	No evidence.	Low-moderate risk of bias
17	Banda-2019	31126288	Probably Not. Determination of recurrence is less suscpitible to subjective judgement. And Quantitation of PK exposure is objective and less susceptible to subjective judgement.	Yes. Open label study	N/A Single arm	No evidence.	Low-moderate risk of bias
18	Sevene-2019	31429785	Probably Not. Determination of recurrence is less suscpitible to subjective judgement. And Quantitation of PK exposure is objective and less susceptible to subjective judgement.	Yes. Open label study	Yes- same method of PK quantiataion adoped.	No evidence.	Low-moderate risk of bias
19	Chijioke-Nwauche-2013	23774430	Probably Not. Determination of recurrence is less suscpitible to subjective judgement. And Quantitation of PK exposure is objective and less susceptible to subjective judgement.	No explicit mentioning of blinding status. AL was the only antimalarial.	Yes- same method of PK quantiataion adoped.	No evidence.	Low-moderate risk of bias

### Sheet: Post Intervention_Selective Rep
DOMAIN: Post-Intervention			Signalling questions for assessement of bias in selection of the reported result
Study ID	Author-year	PubMed ID	Is the reported effect estimate likely to be selected, on the basis of the results, from multiple outcome measurements within the outcome domain?	Is the reported effect estimate likely to be selected, on the basis of the results, from multiple analyses of the intervention-outcome relationship?	Is the reported effect estimate likely to be selected, on the basis of the results, from different sub-groups?	Risk of bias judgement
1	Huang-2017	29065172	Probably not. Results for primary and secondary outcomes are reported as outlined in the registered protocol.	Probably not.	Probably not.	Low risk of bias
2	Maganda-2014 Maganda-2015 Maganda-2016	24885714 25963334 25906774	Probably not. The results reported are standard outcomes for malaria trials.	Probably not.	Probably not.	Low risk of bias
3	Gasasira-2008	18444813	Probably not. The results reported are standard outcomes for malaria trials.	Probably not.	Probably not.	Low risk of bias
10	Musoke-2012	ISSN: 1816-3319	Probably not. The results reported are standard outcomes for PK study.	Probably not.	Probably not.	Low risk of bias
11	Parikh-2016 Kajubi-2016	28018925 27143666	Probably not. The results reported are standard outcomes for PK study.	Probably not.	Probably not.	Low risk of bias
13	Usman-2021	33755736	Probably not. The results reported are standard outcomes for PK study.	Probably not.	Probably not.	Low risk of bias
14	Adegbola-2018 Adegbola-2020	30082286 32209837	Probably not. The results reported are standard outcomes for PK study.	Probably not.	Probably not.	Low risk of bias
15	Hughes-2020	31929402	Probably not. The results reported are standard outcomes for PK study.	Probably not.	Probably not.	Low risk of bias
16	Usman-2020	32921396	Probably not. The results reported are standard outcomes for PK study.	Probably not.	Probably not.	Low risk of bias
17	Banda-2019	31126288	Probably not. The results reported are standard outcomes for PK study.	Probably not.	Probably not.	Low risk of bias
18	Sevene-2019	31429785	Probably not. The results reported are standard outcomes for PK study.	Probably not.	Probably not.	Low risk of bias
19	Chijioke-Nwauche-2013	23774430	Probably not. The results reported are standard outcomes for PK study.	Probably not.	Probably not.	Low risk of bias
