## Supplementary material for "Efficacy of artemisinin-based combination therapy (ACT) in people living with HIV (PLHIV) diagnosed with uncomplicated *Plasmodium* falciparum malaria in Africa: A WWARN systematic review": Suppl_File_preprint: Suppl_File4_ROB_assessment_RCTs_4-4-2025.xlsx

### Sheet: Methodology_adapted from ROB2
Risk of bias domain	Signalling questions used for guiding risk of bias judgement	Risk of bias assessment
Domain 1: Randomisation	1) Was the allocation sequence random? 2) Was the allocation sequence concealed until participants were enrolled and assigned to interventions? 3) Did baseline differences between intervention groups suggest a problem with the randomization process?	If Yes to (1)-(2), and No to (3), then Low risk of bias. All other will indicate varying degrees of moderate-very high risk of bias. If no information, then unclear risk of bias (or no information indicated).
Domain 2: Treatment deviation	1) Were participants aware of their assigned intervention during the trial? 2) Were carers and people delivering the interventions aware of participants' assigned intervention during the trial? 3) Were there deviations from the intended intervention that arose because of the trial context? 4) Were these deviations likely to have affected the outcome? 5) Were these deviations from intended interve…	If No to (1)-(5), Yes to (6), and No to (7), then Low risk of bias. All other will indicate varying degrees of moderate-very high risk of bias. If no information, then unclear risk of bias (or no information indicated).
Domain 3: Missing outcome data	1) Were data for this outcome available for all, or nearly all, participants randomized? 2) Is there evidence that the result was not biased by missing outcome data? 3) Could missingness in the outcome depend on its true value? 4) Is it likely that missingness in the outcome depended on its true value?	If Yes to (1)-(2), No to (3)-(4), then Low risk of bias. All other will indicate varying degrees of moderate-very high risk of bias. If no information, then unclear risk of bias (or no information indicated).
Domain 4: Outcome measurement	1) Was the method of measuring the outcome inappropriate? 2) Could measurement or ascertainment of the outcome have differed between intervention groups? 3) Were outcome assessors aware of the intervention received by study participants? 4) Could assessment of the outcome have been influenced by knowledge of intervention received? 5) Is it likely that assessment of the outcome was influenced by k…	If No to (1)-(5), then Low risk of bias. All other will indicate varying degrees of moderate-very high risk of bias. If no information, then unclear risk of bias (or no information indicated).
Domain 5:Selective reporting	1) Were the data that produced this result analysed in accordance with a pre-specified analysis plan that was finalized before unblinded outcome data were available for analysis? 2) Is the numerical result being assessed likely to have been selected, on the basis of the results, from multiple eligible outcome measurements (e.g. scales, definitions, time points) within the outcome domain? 3) Is th…	If Yes to (1), No to (2)-(3), then Low risk of bias. All other will indicate varying degrees of moderate-very high risk of bias. If no information, then unclear risk of bias (or no information indicated).

### Sheet: Summary ROB Table_RCTS
Study ID	Author-year	PubMed ID	Domain 1: Randomisation	Domain 2: Treatment deviation	Domain 3: Missing outcome data	Domain 4: Outcome measurement	Domain 5:Selective reporting
4	Sambol-2015	25732044 (Subset of 19877969)	Low risk of bias	Low risk of bias	Low risk of bias	Low risk of bias	Low risk of bias
5	Verret-2011	21383095 (subset of 19877969)	Low risk of bias	Low risk of bias	Low risk of bias	Low risk of bias	Low risk of bias
6	Kakuru-2013 (focuses on gametocytaemia) Wanzira-2014 (focuses on recurrence)	23382157 24825870	Low risk of bias	Low risk of bias	Low risk of bias	Low risk of bias	Low risk of bias
7	Muhindo-2014	24468007	Low risk of bias	Unclear risk of bias	Low risk of bias	Low risk of bias	Low risk of bias
8	Kakuru-2014	24759826	Low risk of bias	Low risk of bias	Low-mdoerate risk of bias	Low risk of bias	Low risk of bias
9	Achan-2012	23190222	Low risk of bias	Low risk of bias	Low-mdoerate risk of bias	Low risk of bias	Low risk of bias
12	Van Geertruyden-2006 & Van Geertruyden-2009	16960779 & 19922664	Low risk of bias	Low risk of bias	Moderate risk of bias	Low risk of bias	Low risk of bias

### Sheet: RCT_D1_randomisation
DOMAIN: Bias arising from the randomisation process				Signalling questions (Response options: Y/PY/PN/N/NI)
Author-year	Study ID	PubMed ID	Study design	Was the allocation sequence random?	Was the allocation sequence concealed until participants were enrolled and assigned to interventions?	Did baseline differences between intervention groups suggest a problem with the randomization process?	Risk-of-bias judgement
Sambol-2015	4	25732044 (subset of 19877969)	Part of longitudinal, open label RCT	Yes Extract from the publication: "A randomization list was computer generated by an off-site investigator. Sequentially numbered, sealed envelopes containing the treatment group assignments were prepared from the randomization list. The study nurse assigned treatment numbers sequentially and allocated treatment by opening the envelope corresponding to the treatment number. Study participants rec…	Yes Extract from the publication: "A randomization list was computer generated by an off-site investigator. Sequentially numbered, sealed envelopes containing the treatment group assignments were prepared from the randomization list. The study nurse assigned treatment numbers sequentially and allocated treatment by opening the envelope corresponding to the treatment number. Study participants rec…	No (See Table 1 of PMID: 19877969)	Low risk of bias
Verret-2011	5	21383095 (subset of 19877969)	Part of longitudinal, open label RCT	Yes Extract from the publication: "A randomization list was computer generated by an off-site investigator. Sequentially numbered, sealed envelopes containing the treatment group assignments were prepared from the randomization list. The study nurse assigned treatment numbers sequentially and allocated treatment by opening the envelope corresponding to the treatment number. Study participants rec…	Yes Extract from the publication: "A randomization list was computer generated by an off-site investigator. Sequentially numbered, sealed envelopes containing the treatment group assignments were prepared from the randomization list. The study nurse assigned treatment numbers sequentially and allocated treatment by opening the envelope corresponding to the treatment number. Study participants rec…	No (See Table 1 of PMID: 19877969)	Low risk of bias
Kakuru-2013 & Wanzira-2014	6	23382157 & 24825870	Longitudinal, open label RCT	Yes Extract from Wanzira-2014: "Treatment allocation was based on a computerized randomization list"	Probably Yes (previous publications from the same group has described allocation concealment and this study refers to NCT00527800 registration)	No (See Table 1 of PMID: 24825870)	Low risk of bias
Muhindo-2014	7	24468007	Subset of two RCTs	Yes Extract from Muhindo-2014: "Children who were aged ≥ four months and weighing ≥5 kg were randomized to receive either artemetherlumefantrine (AL) or dihydroartemisinin-piperaquine (DP) at the time they got their first episode of uncomplicated malaria."	Probably Yes (previous publications from the same group has described allocation concealment and this study refers to NCT00527800 registration which describes allocation concealment)	No (See Table1 of Muhindo-2014)	Low risk of bias
Kakuru-2014	8	24759826	Longitudinal, 2 open-label RCTs	Yes Extract from Kakuru-2024: In one trial (PROMOTE), HIV-infected children were randomized to either nonnucleoside reverse transcriptase inhibitor (NNRTI)–based or protease inhibitor–based ART, and all episodes of uncomplicated malaria were treated with AL. In the other trial (Tororo Child Cohort [TCC]), HIV-infected children were started on nevirapine (NVP)–based ART if they were eligible and r…	Yes Extract from PROMOTE TRIAL: "This was an open-label trial with randomization stratified at the time of enrollment according to prior or no prior receipt of ART. Randomization was performed in permuted blocks of 2 or 4" Extract from the TCC Study: "A randomization list was computer generated by an off-site investigator. Sequentially numbered, sealed envelopes containing the treatment group ass…	No	Low risk of bias
Achan-2012	9	23190222	longitudinal, open label RCT	Yes HIV-infected children were randomized to either nonnucleoside reverse transcriptase inhibitor (NNRTI)–based or protease inhibitor–based ART, and all episodes of uncomplicated malaria were treated with AL. In the other trial (Tororo Child Cohort [TCC]), HIV-infected children were started on nevirapine (NVP)–based ART if they were eligible and randomized to either AL or DP for the treatment of …	Yes Extract from PROMOTE TRIAL: "This was an open-label trial with randomization stratified at the time of enrollment according to prior or no prior receipt of ART. Randomization was performed in permuted blocks of 2 or 4"	No	Low risk of bias
Van Geertruyden-2006 & Van Geertruyden-2009	12	16960779 & 19922664	RCT	Yes Extract from PMID=16923176: Patients were randomly allocated by blocks of 10 to AL or SP. Treatment allocation was concealed until final recruitment.	Yes Extract from PMID=16923176: Patients were randomly allocated by blocks of 10 to AL or SP. Treatment allocation was concealed until final recruitment.	No Extract from PMID=16923176: Table 1 shows similar baseline characteristics between two groups.	Low risk of bias

### Sheet: RCT_D2_treatment deviation
DOMAIN: Risk of bias due to deviations from the intended interventions (effect of assignment to intervention)				Signalling questions (response options: Y/PY/PN/N/NI)
Author-year	Study ID	PubMed ID	Study Design	Were participants aware of their assigned intervention during the trial?	Were carers and people delivering the interventions aware of participants' assigned intervention during the trial?	Were there deviations from the intended intervention that arose because of the trial context?	Were these deviations likely to have affected the outcome?	Were these deviations from intended intervention balanced between groups?	Was an appropriate analysis used to estimate the effect of assignment to intervention?	Was there potential for a substantial impact (on the result) of the failure to analyse participants in the group to which they were randomized?	Risk-of-bias judgement
Sambol-2015	4	25732044 (subset of 19877969)	The PK study is a subset of a longitudinal, RCT	Yes Extract from the PMID=19877969: "Study participants aged >= 4 months and weighing >=5 kg were randomly assigned to receive either open-label artemether-lumefantrine or dihydroartemisinin-piperaquine at the time that their first episode of uncomplicated malaria was diagnosed. A randomization list was computer generated by an off-site investigator. Sequentially numbered, sealed envelopes contai…	Yes (An open label trial)	Probably Not as there are no deviations from assigned treatment reported. Extract from the PMID=19877969: "A total of 26 study participants (7%) were withdrawn from the study because of movement outside the study area (n=14), death due to nonmalaria illnesses (n=8), inability to be located for 160 consecutive days (n=1), withdrawal of informed consent (n=1), inability to adhere to study schedule …	Probably not	Not More non-pf or complicated malaria in AL arm compared to DP arm	Yes ITT analysis was outlined in the methods section. Extract from the PMID=19877969: "Efficacy and safety data were evaluated using an intention-to-treat analysis, including all patients with falciparum malaria who were randomized to study drug therapy"	Probably not	Low risk of bias
Verret-2011	5	21383095 (subset of 19877969)	Part of longitudinal, open label RCT	Yes Extract from the PMID=19877969: "Study participants aged >= 4 months and weighing >=5 kg were randomly assigned to receive either open-label artemether-lumefantrine or dihydroartemisinin-piperaquine at the time that their first episode of uncomplicated malaria was diagnosed. A randomization list was computer generated by an off-site investigator. Sequentially numbered, sealed envelopes contai…	Yes (An open label trial)	Probably Not as there are no deviations from assigned treatment reported. Extract from the PMID=19877969: "A total of 26 study participants (7%) were withdrawn from the study because of movement outside the study area (n=14), death due to nonmalaria illnesses (n=8), inability to be located for 160 consecutive days (n=1), withdrawal of informed consent (n=1), inability to adhere to study schedule …	Probably not	Not More non-pf or complicated malaria in AL arm compared to DP arm	Yes ITT analysis was outlined in the methods section. Extract from the PMID=19877969: "Efficacy and safety data were evaluated using an intention-to-treat analysis, including all patients with falciparum malaria who were randomized to study drug therapy"	Probably not	Low risk of bias
Kakuru-2013 & Wanzira-2014	6	23382157 & 24825870	Part of longitudinal, open label RCT	Yes Extract from the publication: Study participants aged ≥4 months and weighing ≥5 kg were randomly assigned to receive open-label AL or DP at the time their first episode of uncomplicated malaria was diagnosed.	Yes (An open label trial)	Probably Not (See footnote of Table 2: Three patients randomized to DP received AL; 2 patients randomized to AL received DP.)	Probably not	Yes (See footnote of Table 2: Three patients randomized to DP received AL; 2 patients randomized to AL received DP.)	Yes "Cumulative risks of recurrent malaria were estimated using the Kaplan-Meier product limit formula with data censored for patients who did not complete follow-up."	Probably not	Low risk of bias
Muhindo-2014	7	24468007	Subset of two RCTs	Yes (An open label trial)	Yes (An open label trial)	No information	No information	No information	Yes Generalised estiamting equations used for correcting for reapeated nature of data when comparing drug regimens	No information	Unclear risk of bias
Kakuru-2014	8	24759826	Longitudinal, 2 open-label RCTs	Yes (An open label trial)	Yes (An open label trial)	There are some deviations in Figure1 of PROMOTE STUDY	Probably not	No	Yes	Probably not	Low risk of bias
Achan-2012	9	23190222	longitudinal, open label RCT	Yes (An open label trial)	Yes (An open label trial)	There are some deviations in Figure1 of PROMOTE STUDY	Probably not	No	Yes	Probably not	Low risk of bias
Van Geertruyden-2006 & Van Geertruyden-2009	12	16960779 & 19922664	RCT	Yes (An open label trial)	Yes (An open label trial)	Yes (1 out 971 did not receive malaria treatment due to vomiting)	Probably not	No (1/971 patient didn’t receive the allocated drug)	Yes	Probably not	Low risk of bias

### Sheet: RCT_D3_missing outcome data
DOMAIN: Bias due to missing outcome data				Signalling questions (response options: Y/PY/PN/N/NI)
Author-year	Study ID	PubMed ID	Study design	Were data for this outcome available for all, or nearly all, participants randomized?	Is there evidence that the result was not biased by missing outcome data?	Could missingness in the outcome depend on its true value?	Is it likely that missingness in the outcome depended on its true value?	Risk-of-bias judgement
Sambol-2015	4	25732044 (subset of 19877969)	The PK study is a subset of a longitudinal, RCT	Yes Nearly all patients had the outcomes (See Table 1 of PMID: 19877969)	Probably Not (Proportion of missingness is small)	No Information	No Information	Low risk of bias
Verret-2011	5	21383095 (subset of 19877969)	Part of longitudinal, open label RCT	Yes Nearly all patients had the outcomes (See Table 1 of PMID: 19877969)	Probably Not (Proportion of missingness is small)	No Information	No Information	Low risk of bias
Kakuru-2013 & Wanzira-2014	6	23382157 & 24825870	Part of longitudinal, open label RCT	Yes Nearly all patients had the outcomes (See Table 2 of Wanzira-2014 )	Probably Not (Proportion of missingness is small)	No Information	No Information	Low risk of bias
Muhindo-2014	7	24468007	Subset of two RCTs	Yes Nearly all patients had the outcomes (See Table 2 of Muhindo-2014)	Probably Not (Proportion of lost to follow-up is small)	No Information	No Information	Low risk of bias
Kakuru-2014	8	24759826	Longitudinal, 2 open-label RCTs	No (10/86 and 7/84 patients were censored in two groups in PROMOTE Study) (5/320 in AL and 6/351 have no outcome in TCC Study)	Probably Not	No Information	No Information	Low-mdoerate risk of bias
Achan-2012	9	23190222	longitudinal, open label RCT	No (10/86 and 7/84 patients were censored in two groups in PROMOTE Study)	Probably Not	No Information	No Information	Low-mdoerate risk of bias
Van Geertruyden-2006 & Van Geertruyden-2009	12	16960779 & 19922664	RCT	No (64/486 in SP arm and 56/485 in AL arm were lost to follow-up)	No Information	No Information	No Information	Moderate risk of bias

### Sheet: RCT_D4_outcome measurement
DOMAIN: Bias in measurement of the outcome				Signalling questions (response options: Y/PY/PN/N/NI)
Author-year	Study ID	PubMed ID	Study design	Was the method of measuring the outcome inappropriate?	Could measurement or ascertainment of the outcome have differed between intervention groups?	Were outcome assessors aware of the intervention received by study participants?	Could assessment of the outcome have been influenced by knowledge of intervention received?	Is it likely that assessment of the outcome was influenced by knowledge of intervention received?	Risk-of-bias judgement
Sambol-2015	4	25732044 (subset of 19877969)	The PK study is a subset of a longitudinal, RCT	No PCR confirmation used	No Same PCR methodology adopted	Probably Yes: No Information specifically on diagnostics but is an open-label trial Extract from the publication: "Final microscopy results were based on a rigorous quality control system with re-reading of all blood smears by a second microscopist and resolution of any discrepancies by a third microscopist"	Probably Not	Probably Not	Low risk of bias
Verret-2011	5	21383095 (subset of 19877969)	Part of longitudinal, open label RCT	No PCR confirmation used	No Same PCR methodology adopted	Probably Yes: No Information specifically on diagnostics but is an open-label trial Extract from the publication: "Final microscopy results were based on a rigorous quality control system with re-reading of all blood smears by a second microscopist and resolution of any discrepancies by a third microscopist"	Probably Not	Probably Not	Low risk of bias
Kakuru-2013 & Wanzira-2014	6	23382157 & 24825870	Part of longitudinal, open label RCT	No Recurrent parasitaemia used and for a subset of episodes of recurrent malaria occurring 4–63 days after the initiation of treatment, molecular genotyping was used to distinguish new from recrudescent infections	No The oucomes wer incidence of malaria, complicated malaria, hospitalizations, and hospitalizations with malaria. These are objective outcomes and not likely to be influced by subjective assessments.	Probably Yes No Information specifically on diagnostics but is an open-label trial	Probably Not Outcomes are less likely to be influenced by subjective judgements	Probably Not	Low risk of bias
Muhindo-2014	7	24468007	Subset of two RCTs	No Microscopy used for defining early parasitological response	Probably not Microscopy used for defining early parasitological response which is based on identification of presence/absence of parasite	Probably Yes No Information specifically on diagnostics but is an open-label trial	Probably Not	Probably Not	Low risk of bias
Kakuru-2014	8	24759826	Longitudinal, 2 open-label RCTs	No	Probably not	Yes (open label)	Probably Not	Probably Not	Low risk of bias
Achan-2012	9	23190222	longitudinal, open label RCT	No	Probably not	Yes (open label)	Probably Not	Probably Not	Low risk of bias
Van Geertruyden-2006 & Van Geertruyden-2009	12	16960779 & 19922664	RCT	Yes	Probably not	No All laboratory technicians were blinded to the patients’ identities and all patient-related parameters	No All laboratory technicians were blinded to the patients’ identities and all patient-related parameters	No All laboratory technicians were blinded to the patients’ identities and all patient-related parameters	Low risk of bias

### Sheet: RCT_D5_selective reporting
DOMAIN: Bias in selection of the reported result				Signalling questions (response options: Y/PY/PN/N/NI)
Author-year	Study ID	PubMed ID	Study Design	Were the data that produced this result analysed in accordance with a pre-specified analysis plan that was finalized before unblinded outcome data were available for analysis?	Is the numerical result being assessed likely to have been selected, on the basis of the results, from multiple eligible outcome measurements (e.g. scales, definitions, time points) within the outcome domain?	Is the numerical result being assessed likely to have been selected, on the basis of the results, from multiple eligible analyses of the data?	Risk-of-bias judgement
Sambol-2015	4	25732044 (subset of 19877969)	The PK study is a subset of a longitudinal, RCT	Yes All the results for different recurrent events are presented (See Table 3)	Probably Not All the results for different recurrent events are presented (See Table 3)	Probably Not All the results for different recurrent events are presented (See Table 3)	Low risk of bias
Verret-2011	5	21383095 (subset of 19877969)	Part of longitudinal, open label RCT	Yes All the results for different recurrent events are presented (See Table 3)	Probably Not All the results for different recurrent events are presented (See Table 3)	Probably Not All the results for different recurrent events are presented (See Table 3)	Low risk of bias
Kakuru-2013 & Wanzira-2014	6	23382157 & 24825870	Part of longitudinal, open label RCT	Yes All the results for different recurrent events are presented (See Table 2)	Probably Not All the results for different recurrent events are presented (See Table 2)	Probably Not All the results for different recurrent events are presented (See Table 2)	Low risk of bias
Muhindo-2014	7	24468007	Subset of two RCTs	Yes The objective is to assess prasitological clearance and all results are presented	Probably Not	Probably Not	Low risk of bias
Kakuru-2014	8	24759826	Longitudinal, 2 open-label RCTs	Yes	Probably Not	Probably Not	Low risk of bias
Achan-2012	9	23190222	longitudinal, open label RCT	Yes	Probably Not	Probably Not	Low risk of bias
Van Geertruyden-2006 & Van Geertruyden-2009	12	16960779 & 19922664	RCT	Yes	Probably Not	Probably Not	Low risk of bias
